# Integrative Genetic Analyses of Lipid Metabolism and Multiple Sclerosis Severity Using Metabolome-Wide and Cis-Mendelian Randomization

**DOI:** 10.64898/2026.05.27.26354239

**Authors:** Rose Noroozi, Cesar Higgins Tejera, Mingjing Chen, Farren B.S. Briggs, Pavan Bhargava, Kathryn C. Fitzgerald

## Abstract

The course of multiple sclerosis (MS) is highly heterogeneous, yet the biological mechanisms underlying this variability remain incompletely understood. Although metabolic alterations have increasingly been associated with disease progression, existing observational evidence is limited by confounding, reverse causation, and an inability to establish causal mechanisms. To bridge this gap, we used a metabolome-wide Mendelian Randomization (MR) framework, including thorough sensitivity analyses, to identify metabolites genetically linked to MS severity that can causally affect it. Bidirectional MR analyses revealed a subset of amino acid and lipid pathways with strong, consistent effects across different MR approaches, confirmed by tests for heterogeneity, horizontal pleiotropy, and LD confounding. For metabolites prioritized by metabolome-wide MR with evidence of causal effects, we conducted genetic colocalization at loci encompassing proximal enzyme-encoding genes, leveraging the corresponding instrumental variants to assess shared underlying genetic signals. This process revealed shared genetic signals between metabolite levels and MS severity, mapped to the *FADS1/2* and *CYP4F2* loci. A subsequent pathway-resolved set of cis-MR analyses across *FADS1/2*-derived polyunsaturated fatty acid (PUFA) metabolites, using a functional variant that proxies reduced Δ5-desaturase activity, showed consistent effects indicating that *FADS1* perturbation is associated with MS severity. Collectively, these results highlight *FADS1* as a key driver of PUFA-related causal effects on MS severity in both systemic (circulating metabolites) and brain cell-specific contexts. Additional supportive cis-MR evidence implicates the disruption of *CYP4F2* as another PUFA-metabolizing enzyme.

**Highlight:**

- Metabolome-wide MR identifies lipid and amino acid metabolites causally linked to MS severity
- Genetic colocalization and cis-MR prioritize PUFA metabolism as the key causal pathway
- Brain cell-specific cis-MR links reduced *FADS1* activity to increased MS severity
- *CYP4F2* implicates additional PUFA metabolic regulation in MS severity

**Graphical abstract:** 
