## Supplementary Data for "Integrative Genetic Analyses of Lipid Metabolism and Multiple Sclerosis Severity Using Metabolome-Wide and Cis-Mendelian Randomization"

### Sheet: S1_MR_IVW
outcome	Exposure	MR_method	MR_effect	se	pval	pval_bonf	is_ratio	H2	Fstat	SNPs	Qstat	Qpval	accessionId	GCST	type	CHEMICAL_NAME	SUPER_PATHWAY	SUB_PATHWAY	HMDB	CHEM_ID
MS_Severity	Cis-3,4-methyleneheptanoylglycine	Inverse variance weighted	0.0767337	0.0214965	0.000357544	0.0261007	FALSE	0.155657	44.8076	29	21.8381	0.788729	GCST90200274	GCST90200274.h.tsv.gz	Cis-3,4-methyleneheptanoylglycine	cis-3,4-methyleneheptanoylglycine	Lipid	Fatty Acid Metabolism (Acyl Glycine)		100021992
MS_Severity	1-stearoyl-2-arachidonoyl-GPI (18:0/20:4)	Inverse variance weighted	-0.0709686	0.0238718	0.00294998	0.215348	FALSE	0.189367	49.1767	24	19.3937	0.67815	GCST90199649	GCST90199649.h.tsv.gz	1-stearoyl-2-arachidonoyl-GPI (18:0/20:4)	1-stearoyl-2-arachidonoyl-GPI (18:0/20:4)	Lipid	Phosphatidylinositol (PI)	HMDB0009815	100000616
MS_Severity	Glycochenodeoxycholate glucuronide (1)	Inverse variance weighted	0.0490606	0.0170239	0.00395339	0.288598	FALSE	0.558542	38.4389	31	46.1353	0.0301635	GCST90200693	GCST90200693.h.tsv.gz	Glycochenodeoxycholate glucuronide (1)	glycochenodeoxycholate glucuronide (1)	Lipid	Primary Bile Acid Metabolism	HMDB0002579	100009264
MS_Severity	Glycocholenate sulfate	Inverse variance weighted	0.0449603	0.01579	0.00440802	0.321786	FALSE	0.402494	62.9535	41	38.8172	0.52343	GCST90199841	GCST90199841.h.tsv.gz	Glycocholenate sulfate	glycocholenate sulfate*	Lipid	Secondary Bile Acid Metabolism		100001989
MS_Severity	1-ribosyl-imidazoleacetate	Inverse variance weighted	-0.0681306	0.0250265	0.00648211	0.473194	FALSE	0.145695	26.9403	39	36.4748	0.540034	GCST90199815	GCST90199815.h.tsv.gz	1-ribosyl-imidazoleacetate	1-ribosyl-imidazoleacetate*	Amino Acid	Histidine Metabolism	HMDB0002331	100001668
MS_Severity	Sphingomyelin (d18:2/21:0, d16:2/23:0)	Inverse variance weighted	-0.0914968	0.0336532	0.00655156	0.478264	FALSE	0.136723	26.7198	34	48.7057	0.0383429	GCST90200129	GCST90200129.h.tsv.gz	Sphingomyelin (d18:2/21:0, d16:2/23:0)	sphingomyelin (d18:2/21:0, d16:2/23:0)*	Lipid	Sphingomyelins	HMDB0240676	100015790
MS_Severity	1-(1-enyl-stearoyl)-2-arachidonoyl-GPE (p-18:0/20:4)	Inverse variance weighted	-0.0727563	0.0268966	0.00682971	0.498569	FALSE	0.1087	34.7962	24	23.3474	0.440642	GCST90200058	GCST90200058.h.tsv.gz	1-(1-enyl-stearoyl)-2-arachidonoyl-GPE (p-18:0/20:4)		Lipid
MS_Severity	Alpha-ketoglutarate	Inverse variance weighted	-0.086714	0.0320748	0.0068616	0.500897	FALSE	0.0546157	24.7665	28	34.4675	0.152876	GCST90200455	GCST90200455.h.tsv.gz	Alpha-ketoglutarate	alpha-ketoglutarate	Energy	TCA Cycle	HMDB0000208	93
MS_Severity	X-21467	Inverse variance weighted	0.0509659	0.0202469	0.0118285	0.863478	FALSE	0.31504	46.4474	37	44.4258	0.158201	GCST90200594	GCST90200594.h.tsv.gz	X-21467	X-21467	Unknown			999921467
MS_Severity	Palmitoylcarnitine (C16)	Inverse variance weighted	-0.0788011	0.0315747	0.0125708	0.917671	FALSE	0.0809531	25.2722	32	38.09	0.178004	GCST90199666	GCST90199666.h.tsv.gz	Palmitoylcarnitine (C16)	palmitoylcarnitine (C16)	Lipid	Fatty Acid Metabolism (Acyl Carnitine, Long Chain Saturated)	HMDB0000222	100000776
MS_Severity	N-formylanthranilic acid	Inverse variance weighted	-0.0481326	0.0192977	0.0126234	0.921511	FALSE	0.0819577	63.6337	29	22.4983	0.757715	GCST90199960	GCST90199960.h.tsv.gz	N-formylanthranilic acid	N-formylanthranilic acid	Amino Acid	Tryptophan Metabolism	HMDB0004089	100004561
MS_Severity	X-22520	Inverse variance weighted	0.0660812	0.0265049	0.0126609	0.924243	FALSE	0.125509	24.6137	21	16.2062	0.703751	GCST90200602	GCST90200602.h.tsv.gz	X-22520	X-22520	Unknown			999922520
MS_Severity	Betaine	Inverse variance weighted	-0.0618349	0.0248282	0.0127559	0.931181	FALSE	0.169269	42.7995	25	21.0197	0.637563	GCST90200425	GCST90200425.h.tsv.gz	Betaine	betaine	Amino Acid	Glycine, Serine and Threonine Metabolism	HMDB0000043	799
MS_Severity	X-17653	Inverse variance weighted	0.0678928	0.0273509	0.0130542	0.952954	FALSE	0.123341	33.1367	27	30.3501	0.253362	GCST90200553	GCST90200553.h.tsv.gz	X-17653	X-17653	Unknown			999917653
MS_Severity	Propionylglycine	Inverse variance weighted	0.0472715	0.0237444	0.0464982	1	FALSE	0.130312	41.7351	22	17.9014	0.655235	GCST90199705	GCST90199705.h.tsv.gz	Propionylglycine	propionylglycine	Lipid	Fatty Acid Metabolism (also BCAA Metabolism)	HMDB0000783	100001150
MS_Severity	3-hydroxy-2-ethylpropionate	Inverse variance weighted	-0.064564	0.0280888	0.0215295	1	FALSE	0.0561444	24.1362	32	23.3999	0.834247	GCST90199714	GCST90199714.h.tsv.gz	3-hydroxy-2-ethylpropionate	3-hydroxy-2-ethylpropionate	Amino Acid	Leucine, Isoleucine and Valine Metabolism	HMDB0000396	100001170
MS_Severity	Gamma-glutamylglycine	Inverse variance weighted	0.0425566	0.0215308	0.0480933	1	FALSE	0.234289	52.5743	34	38.9742	0.218824	GCST90199741	GCST90199741.h.tsv.gz	Gamma-glutamylglycine	gamma-glutamylglycine	Peptide	Gamma-glutamyl Amino Acid	HMDB0011667	100001294
MS_Severity	Thymol sulfate	Inverse variance weighted	0.0775236	0.0354636	0.028815	1	FALSE	0.0728128	23.9812	20	17.4282	0.560882	GCST90199827	GCST90199827.h.tsv.gz	Thymol sulfate	thymol sulfate	Xenobiotics	Food Component/Plant	HMDB0062720	100001757
MS_Severity	1-palmitoyl-2-linoleoyl-GPE (16:0/18:2)	Inverse variance weighted	0.0408343	0.016946	0.0159668	1	FALSE	0.305748	76.45	29	30.2759	0.35015	GCST90199844	GCST90199844.h.tsv.gz	1-palmitoyl-2-linoleoyl-GPE (16:0/18:2)	1-palmitoyl-2-linoleoyl-GPE (16:0/18:2)	Lipid	Phosphatidylethanolamine (PE)	HMDB0005322	100001870
MS_Severity	1,2-dilinoleoyl-GPC (18:2/18:2)	Inverse variance weighted	0.0592622	0.0283517	0.036595	1	FALSE	0.215458	38.5978	20	14.7496	0.738374	GCST90200030	GCST90200030.h.tsv.gz	1,2-dilinoleoyl-GPC (18:2/18:2)	1,2-dilinoleoyl-GPC (18:2/18:2)	Lipid	Phosphatidylcholine (PC)	HMDB0008138	100008903
MS_Severity	1-stearoyl-2-linoleoyl-GPE (18:0/18:2)	Inverse variance weighted	0.0460862	0.0205671	0.0250407	1	FALSE	0.194884	50.3719	30	31.9818	0.320674	GCST90200039	GCST90200039.h.tsv.gz	1-stearoyl-2-linoleoyl-GPE (18:0/18:2)	1-stearoyl-2-linoleoyl-GPE (18:0/18:2)*	Lipid	Phosphatidylethanolamine (PE)	HMDB0008994	100008976
MS_Severity	1-stearoyl-2-docosahexaenoyl-gpc (18:0/22:6)	Inverse variance weighted	-0.0634682	0.0306311	0.0382636	1	FALSE	0.154804	31.5055	34	53.7971	0.0125624	GCST90200046	GCST90200046.h.tsv.gz	1-stearoyl-2-docosahexaenoyl-gpc (18:0/22:6)		Lipid
MS_Severity	1-linoleoyl-GPG (18:2)	Inverse variance weighted	0.061069	0.0261613	0.0195786	1	FALSE	0.119248	47.956	19	19.4977	0.361794	GCST90200074	GCST90200074.h.tsv.gz	1-linoleoyl-GPG (18:2)	1-linoleoyl-GPG (18:2)*	Lipid	Lysophospholipid	HMDB0240600	100009227
MS_Severity	Lignoceroylcarnitine (C24)	Inverse variance weighted	0.0545883	0.0237927	0.0217714	1	FALSE	0.394894	39.7976	29	26.4089	0.550577	GCST90200137	GCST90200137.h.tsv.gz	Lignoceroylcarnitine (C24)	lignoceroylcarnitine (C24)*	Lipid	Fatty Acid Metabolism (Acyl Carnitine, Long Chain Saturated)	HMDB0240665	100015834
MS_Severity	Arachidonoylcarnitine (C20:4)	Inverse variance weighted	-0.0356091	0.015691	0.0232443	1	FALSE	0.313197	56.1876	46	43.6584	0.528829	GCST90200150	GCST90200150.h.tsv.gz	Arachidonoylcarnitine (C20:4)	arachidonoylcarnitine (C20:4)	Lipid	Fatty Acid Metabolism (Acyl Carnitine, Polyunsaturated)	HMDB0006455	100015837
MS_Severity	Glucuronide of piperine metabolite C17H21NO3 (3)	Inverse variance weighted	-0.0709953	0.0341955	0.0378791	1	FALSE	0.0533701	25.5447	18	20.2962	0.259359	GCST90200189	GCST90200189.h.tsv.gz	Glucuronide of piperine metabolite C17H21NO3 (3)	glucuronide of piperine metabolite C17H21NO3 (3)*	Xenobiotics	Food Component/Plant		100020491
MS_Severity	Succinoyltaurine	Inverse variance weighted	-0.0404073	0.0193179	0.0364646	1	FALSE	0.246387	51.4488	31	25.2928	0.710681	GCST90200235	GCST90200235.h.tsv.gz	Succinoyltaurine	succinoyltaurine	Amino Acid	Methionine, Cysteine, SAM and Taurine Metabolism		100021220
MS_Severity	Cis 3,4-methyleneheptanoate	Inverse variance weighted	-0.0668963	0.0319726	0.0364114	1	FALSE	0.135688	23.4032	25	21.6875	0.59791	GCST90200248	GCST90200248.h.tsv.gz	Cis 3,4-methyleneheptanoate		Lipid
MS_Severity	Arachidonate (20:4n6)	Inverse variance weighted	-0.0482975	0.024048	0.0446031	1	FALSE	0.103178	33.4159	33	35.8609	0.29215	GCST90200358	GCST90200358.h.tsv.gz	Arachidonate (20:4n6)	arachidonate (20:4n6)	Lipid	Long Chain Polyunsaturated Fatty Acid (n3 and n6)	HMDB0001043	229
MS_Severity	Arginine	Inverse variance weighted	0.0560486	0.0283587	0.048108	1	FALSE	0.234434	28.024	26	29.8652	0.229375	GCST90200372	GCST90200372.h.tsv.gz	Arginine	arginine	Amino Acid	Urea cycle; Arginine and Proline Metabolism	HMDB0000517	231
MS_Severity	X-16124	Inverse variance weighted	0.0500591	0.0251331	0.0463974	1	FALSE	0.129223	21.9553	28	35.1535	0.13502	GCST90200544	GCST90200544.h.tsv.gz	X-16124	X-16124	Unknown			999916124
MS_Severity	X-17654	Inverse variance weighted	0.0408662	0.0197333	0.0383662	1	FALSE	0.176832	45.425	33	29.5726	0.58997	GCST90200547	GCST90200547.h.tsv.gz	X-17654	X-17654	Unknown			999917654
MS_Severity	X-22509	Inverse variance weighted	-0.0582733	0.0294524	0.0478658	1	FALSE	0.0511493	21.2568	20	13.2221	0.82701	GCST90200606	GCST90200606.h.tsv.gz	X-22509	X-22509	Unknown			999922509
MS_Severity	X-24306	Inverse variance weighted	0.0815428	0.0341226	0.0168623	1	FALSE	0.207496	21.8299	22	11.878	0.942854	GCST90200631	GCST90200631.h.tsv.gz	X-24306		Unknown
MS_Severity	X-24565	Inverse variance weighted	0.0517982	0.022199	0.0196293	1	FALSE	0.0705583	21.9765	29	17.6373	0.934918	GCST90200645	GCST90200645.h.tsv.gz	X-24565	X-24565	Unknown			999924565
MS_Severity	X-26054	Inverse variance weighted	0.0450557	0.0190534	0.0180443	1	FALSE	0.165127	50.3723	34	25.3734	0.8261	GCST90200672	GCST90200672.h.tsv.gz	X-26054	X-26054	Unknown			999926054
MS_Severity	Butyrylcarnitine (C4)	Inverse variance weighted	-0.0325559	0.0133676	0.0148739	1	FALSE	0.612531	57.7084	55	50.917	0.594053	GCST90200673	GCST90200673.h.tsv.gz	Butyrylcarnitine (C4)	butyrylcarnitine (C4)	Lipid	Fatty Acid Metabolism (also BCAA Metabolism)	HMDB0002013	100001054
MS_Severity	Decadienedioic acid (C10:2-DC)	Inverse variance weighted	-0.030014	0.0142714	0.0354575	1	FALSE	0.265033	74.0724	42	33.6966	0.783847	GCST90200700	GCST90200700.h.tsv.gz	Decadienedioic acid (C10:2-DC)	decadienedioic acid (C10:2-DC)**	Lipid	Fatty Acid, Dicarboxylate	HMDB0242172	100021711
MS_Severity	Arachidonate (20:4n6) to oleate to vaccenate (18:1) ratio	Inverse variance weighted	-0.045424	0.021879	0.0378799		TRUE	0.176093	57.8791	22	16.8677	0.719096	GCST90200740	GCST90200740.h.tsv.gz	ratio		Ratio
MS_Severity	Phosphate to citrate ratio	Inverse variance weighted	-0.0574511	0.0268331	0.0322696		TRUE	-0.0151782	23.2997	35	29.0801	0.707515	GCST90200772	GCST90200772.h.tsv.gz	ratio		Ratio
MS_Severity	Serine to pyruvate ratio	Inverse variance weighted	0.0719696	0.0306313	0.0187963		TRUE	0.124339	25.2055	25	18.5882	0.773582	GCST90200775	GCST90200775.h.tsv.gz	ratio		Ratio
MS_Severity	Oleoyl-linoleoyl-glycerol (18:1 to 18:2) [2] to linoleoyl-arachidonoyl-glycerol (18:2 to 20:4) [2] ratio	Inverse variance weighted	0.0441054	0.0192937	0.022254		TRUE	0.118844	47.3377	32	29.696	0.533035	GCST90200795	GCST90200795.h.tsv.gz	ratio		Ratio
MS_Severity	Glycine to phosphate ratio	Inverse variance weighted	0.041771	0.0175454	0.0172776		TRUE	0.193822	55.8147	34	27.7237	0.727212	GCST90200826	GCST90200826.h.tsv.gz	ratio		Ratio
MS_Severity	Alpha-ketoglutarate to proline ratio	Inverse variance weighted	-0.0720328	0.0287358	0.0121854		TRUE	-0.0201743	30.3213	27	28.9552	0.313124	GCST90200933	GCST90200933.h.tsv.gz	ratio		Ratio
MS_Severity	Arachidonate (20:4n6) to linoleate (18:2n6) ratio	Inverse variance weighted	-0.0465452	0.0219682	0.0341114		TRUE	0.218121	47.5593	27	26.0476	0.460488	GCST90200979	GCST90200979.h.tsv.gz	ratio		Ratio

### Sheet: S2_MR_PRESSO
accessionId	Metab_Clean	Dataset_ID	MR Analysis	Causal Estimate	Sd	T-stat	P-value	RSSobs	Pvalue
GCST90199649	1-stearoyl-2-arachidonoyl-GPI (18:0/20:4)	X1.stearoyl.2.arachidonoyl.GPI..18.0.20.4.	Raw	-0.0654424	0.0206762	-3.1651	0.00432415	21.4082	0.685
GCST90199649	1-stearoyl-2-arachidonoyl-GPI (18:0/20:4)	X1.stearoyl.2.arachidonoyl.GPI..18.0.20.4.	Outlier-corrected
GCST90199666	Palmitoylcarnitine (C16)	Palmitoylcarnitine..C16.	Raw	-0.072101	0.0299815	-2.40485	0.0223396	40.2845	0.209
GCST90199666	Palmitoylcarnitine (C16)	Palmitoylcarnitine..C16.	Outlier-corrected
GCST90199705	Propionylglycine	Propionylglycine	Raw	0.0472715	0.0219228	2.15627	0.0428094	20.9478	0.658
GCST90199705	Propionylglycine	Propionylglycine	Outlier-corrected
GCST90199714	3-hydroxy-2-ethylpropionate	X3.hydroxy.2.ethylpropionate	Raw	-0.053889	0.0240807	-2.23785	0.0325554	24.9026	0.819
GCST90199714	3-hydroxy-2-ethylpropionate	X3.hydroxy.2.ethylpropionate	Outlier-corrected
GCST90199741	Gamma-glutamylglycine	Gamma.glutamylglycine	Raw	0.0466273	0.0203544	2.29077	0.0284989	40.8068	0.281
GCST90199741	Gamma-glutamylglycine	Gamma.glutamylglycine	Outlier-corrected
GCST90199815	1-ribosyl-imidazoleacetate	X1.ribosyl.imidazoleacetate	Raw	-0.0681306	0.0245191	-2.77867	0.00843599	38.8973	0.52
GCST90199815	1-ribosyl-imidazoleacetate	X1.ribosyl.imidazoleacetate	Outlier-corrected
GCST90199827	Thymol sulfate	Thymol.sulfate	Raw	0.0674248	0.033136	2.03479	0.0560682	19.3666	0.556
GCST90199827	Thymol sulfate	Thymol.sulfate	Outlier-corrected
GCST90199841	Glycocholenate sulfate	Glycocholenate.sulfate	Raw	0.0449603	0.0155548	2.89044	0.00618852	39.7801	0.572
GCST90199841	Glycocholenate sulfate	Glycocholenate.sulfate	Outlier-corrected
GCST90199844	1-palmitoyl-2-linoleoyl-GPE (16:0/18:2)	X1.palmitoyl.2.linoleoyl.GPE..16.0.18.2.	Raw	0.0408343	0.016946	2.40967	0.0227867	33.6388	0.353
GCST90199844	1-palmitoyl-2-linoleoyl-GPE (16:0/18:2)	X1.palmitoyl.2.linoleoyl.GPE..16.0.18.2.	Outlier-corrected
GCST90199960	N-formylanthranilic acid	N.formylanthranilic.acid	Raw	-0.0481326	0.0172982	-2.78252	0.00954838	25.9	0.697
GCST90199960	N-formylanthranilic acid	N.formylanthranilic.acid	Outlier-corrected
GCST90200030	1,2-dilinoleoyl-GPC (18:2/18:2)	X1.2.dilinoleoyl.GPC..18.2.18.2.	Raw	0.0592622	0.02498	2.37239	0.0283863	20.0203	0.617
GCST90200030	1,2-dilinoleoyl-GPC (18:2/18:2)	X1.2.dilinoleoyl.GPC..18.2.18.2.	Outlier-corrected
GCST90200039	1-stearoyl-2-linoleoyl-GPE (18:0/18:2)	X1.stearoyl.2.linoleoyl.GPE..18.0.18.2.	Raw	0.0460862	0.0205671	2.24077	0.0328657	35.5777	0.281
GCST90200039	1-stearoyl-2-linoleoyl-GPE (18:0/18:2)	X1.stearoyl.2.linoleoyl.GPE..18.0.18.2.	Outlier-corrected
GCST90200046	1-stearoyl-2-docosahexaenoyl-gpc (18:0/22:6)	X1.stearoyl.2.docosahexaenoyl.gpc..18.0.22.6.	Raw	-0.0634682	0.030631	-2.07202	0.0461527	57.7025	0.016
GCST90200046	1-stearoyl-2-docosahexaenoyl-gpc (18:0/22:6)	X1.stearoyl.2.docosahexaenoyl.gpc..18.0.22.6.	Outlier-corrected
GCST90200058	1-(1-enyl-stearoyl)-2-arachidonoyl-GPE (p-18:0/20:4)	X1..1.enyl.stearoyl..2.arachidonoyl.GPE..p.18.0.20.4.	Raw	-0.0727563	0.0268966	-2.70504	0.0126337	25.5689	0.475
GCST90200058	1-(1-enyl-stearoyl)-2-arachidonoyl-GPE (p-18:0/20:4)	X1..1.enyl.stearoyl..2.arachidonoyl.GPE..p.18.0.20.4.	Outlier-corrected
GCST90200074	1-linoleoyl-GPG (18:2)	X1.linoleoyl.GPG..18.2.	Raw	0.061069	0.0261613	2.33433	0.0313657	20.6608	0.428
GCST90200074	1-linoleoyl-GPG (18:2)	X1.linoleoyl.GPG..18.2.	Outlier-corrected
GCST90200129	Sphingomyelin (d18:2/21:0, d16:2/23:0)	Sphingomyelin..d18.2.21.0..d16.2.23.0.	Raw	-0.0937171	0.0361653	-2.59135	0.0141292	52.6999	0.033
GCST90200129	Sphingomyelin (d18:2/21:0, d16:2/23:0)	Sphingomyelin..d18.2.21.0..d16.2.23.0.	Outlier-corrected
GCST90200137	Lignoceroylcarnitine (C24)	Lignoceroylcarnitine..C24.	Raw	0.0531284	0.0218735	2.4289	0.0218172	28.8393	0.53
GCST90200137	Lignoceroylcarnitine (C24)	Lignoceroylcarnitine..C24.	Outlier-corrected
GCST90200150	Arachidonoylcarnitine (C20:4)	Arachidonoylcarnitine..C20.4.	Raw	-0.0357323	0.0153792	-2.32341	0.0247337	45.8551	0.52
GCST90200150	Arachidonoylcarnitine (C20:4)	Arachidonoylcarnitine..C20.4.	Outlier-corrected
GCST90200189	Glucuronide of piperine metabolite C17H21NO3 (3)	Glucuronide.of.piperine.metabolite.C17H21NO3..3.	Raw	-0.0709953	0.0341955	-2.07616	0.0533614	22.4415	0.278
GCST90200189	Glucuronide of piperine metabolite C17H21NO3 (3)	Glucuronide.of.piperine.metabolite.C17H21NO3..3.	Outlier-corrected
GCST90200235	Succinoyltaurine	Succinoyltaurine	Raw	-0.0404073	0.0177377	-2.27805	0.0300142	30.0644	0.651
GCST90200235	Succinoyltaurine	Succinoyltaurine	Outlier-corrected
GCST90200248	Cis 3,4-methyleneheptanoate	Cis.3.4.methyleneheptanoate	Raw	-0.0668963	0.0303932	-2.20103	0.0375954	23.5213	0.637
GCST90200248	Cis 3,4-methyleneheptanoate	Cis.3.4.methyleneheptanoate	Outlier-corrected
GCST90200274	Cis-3,4-methyleneheptanoylglycine	Cis.3.4.methyleneheptanoylglycine	Raw	0.0779468	0.0187814	4.15022	0.000280537	22.6133	0.826
GCST90200274	Cis-3,4-methyleneheptanoylglycine	Cis.3.4.methyleneheptanoylglycine	Outlier-corrected
GCST90200358	Arachidonate (20:4n6)	Arachidonate..20.4n6.	Raw	-0.0452088	0.0248958	-1.81592	0.0787633	39.8835	0.274
GCST90200358	Arachidonate (20:4n6)	Arachidonate..20.4n6.	Outlier-corrected
GCST90200372	Arginine	Arginine	Raw	0.0721825	0.0304404	2.37127	0.0257439	32.1788	0.262
GCST90200372	Arginine	Arginine	Outlier-corrected
GCST90200425	Betaine	Betaine	Raw	-0.0606866	0.0227194	-2.67113	0.0133606	22.7806	0.671
GCST90200425	Betaine	Betaine	Outlier-corrected
GCST90200455	Alpha-ketoglutarate	Alpha.ketoglutarate	Raw	-0.086714	0.0320748	-2.70349	0.0117247	36.7574	0.156
GCST90200455	Alpha-ketoglutarate	Alpha.ketoglutarate	Outlier-corrected
GCST90200465	X-11787	X.11787	Raw	-0.056459	0.024635	-2.29182	0.0318547	22.3865	0.59
GCST90200465	X-11787	X.11787	Outlier-corrected
GCST90200544	X-16124	X.16124	Raw	0.0500591	0.0251331	1.99176	0.0566011	37.4879	0.163
GCST90200544	X-16124	X.16124	Outlier-corrected
GCST90200547	X-17654	X.17654	Raw	0.0408662	0.0189701	2.15424	0.0388552	32.6329	0.539
GCST90200547	X-17654	X.17654	Outlier-corrected
GCST90200553	X-17653	X.17653	Raw	0.0678928	0.0273509	2.48229	0.0198357	32.3537	0.296
GCST90200553	X-17653	X.17653	Outlier-corrected
GCST90200594	X-21467	X.21467	Raw	0.0509659	0.0202469	2.51722	0.016421	46.0805	0.193
GCST90200594	X-21467	X.21467	Outlier-corrected
GCST90200602	X-22520	X.22520	Raw	0.0660812	0.023859	2.76966	0.0118233	17.8964	0.727
GCST90200602	X-22520	X.22520	Outlier-corrected
GCST90200606	X-22509	X.22509	Raw	-0.0582733	0.0245694	-2.37178	0.0284218	14.6492	0.836
GCST90200606	X-22509	X.22509	Outlier-corrected
GCST90200631	X-24306	X.24306	Raw	0.0815428	0.0256628	3.17747	0.00453428	12.9284	0.951
GCST90200631	X-24306	X.24306	Outlier-corrected
GCST90200645	X-24565	X.24565	Raw	0.0517982	0.0176186	2.93998	0.00651302	18.911	0.931
GCST90200645	X-24565	X.24565	Outlier-corrected
GCST90200672	X-26054	X.26054	Raw	0.0450557	0.0167073	2.69677	0.0109388	27.2545	0.799
GCST90200672	X-26054	X.26054	Outlier-corrected
GCST90200673	Butyrylcarnitine (C4)	Butyrylcarnitine..C4.	Raw	-0.029956	0.0132454	-2.26162	0.0277706	53.4383	0.613
GCST90200673	Butyrylcarnitine (C4)	Butyrylcarnitine..C4.	Outlier-corrected
GCST90200693	Glycochenodeoxycholate glucuronide (1)	Glycochenodeoxycholate.glucuronide..1.	Raw	0.0731411	0.0280875	2.60404	0.0141908	48.7801	0.039
GCST90200693	Glycochenodeoxycholate glucuronide (1)	Glycochenodeoxycholate.glucuronide..1.	Outlier-corrected	0.0839126	0.0253223	3.31378	0.00247715
GCST90200700	Decadienedioic acid (C10:2-DC)	Decadienedioic.acid..C10.2.DC.	Raw	-0.030014	0.012938	-2.31984	0.0254066	34.7526	0.799
GCST90200700	Decadienedioic acid (C10:2-DC)	Decadienedioic.acid..C10.2.DC.	Outlier-corrected
GCST90200740	Arachidonate (20:4n6) to oleate to vaccenate (18:1) ratio	Arachidonate..20.4n6..to.oleate.to.vaccenate..18.1..ratio	Raw	-0.045424	0.0196085	-2.31655	0.0307176	22.247	0.623
GCST90200740	Arachidonate (20:4n6) to oleate to vaccenate (18:1) ratio	Arachidonate..20.4n6..to.oleate.to.vaccenate..18.1..ratio	Outlier-corrected
GCST90200772	Phosphate to citrate ratio	Phosphate.to.citrate.ratio	Raw	-0.0574511	0.0248158	-2.3151	0.0267757	30.7092	0.734
GCST90200772	Phosphate to citrate ratio	Phosphate.to.citrate.ratio	Outlier-corrected
GCST90200775	Serine to pyruvate ratio	Serine.to.pyruvate.ratio	Raw	0.0719696	0.0269574	2.66976	0.0134028	20.3522	0.787
GCST90200775	Serine to pyruvate ratio	Serine.to.pyruvate.ratio	Outlier-corrected
GCST90200795	Oleoyl-linoleoyl-glycerol (18:1 to 18:2) [2] to linoleoyl-arachidonoyl-glycerol (18:2 to 20:4) [2] ratio	Oleoyl.linoleoyl.glycerol..18.1.to.18.2...2..to.linoleoyl.arachidonoyl.glycerol..18.2.to.20.4...2..ratio	Raw	0.0420058	0.0187506	2.24023	0.0323839	33.6535	0.499
GCST90200795	Oleoyl-linoleoyl-glycerol (18:1 to 18:2) [2] to linoleoyl-arachidonoyl-glycerol (18:2 to 20:4) [2] ratio	Oleoyl.linoleoyl.glycerol..18.1.to.18.2...2..to.linoleoyl.arachidonoyl.glycerol..18.2.to.20.4...2..ratio	Outlier-corrected
GCST90200826	Glycine to phosphate ratio	Glycine.to.phosphate.ratio	Raw	0.0485385	0.0163373	2.97103	0.00550105	28.7671	0.776
GCST90200826	Glycine to phosphate ratio	Glycine.to.phosphate.ratio	Outlier-corrected
GCST90200933	Alpha-ketoglutarate to proline ratio	Alpha.ketoglutarate.to.proline.ratio	Raw	-0.0720328	0.0287358	-2.50673	0.0187693	31.1331	0.323
GCST90200933	Alpha-ketoglutarate to proline ratio	Alpha.ketoglutarate.to.proline.ratio	Outlier-corrected
GCST90200979	Arachidonate (20:4n6) to linoleate (18:2n6) ratio	Arachidonate..20.4n6..to.linoleate..18.2n6..ratio	Raw	-0.0465452	0.0219682	-2.11875	0.0438248	30.7258	0.399
GCST90200979	Arachidonate (20:4n6) to linoleate (18:2n6) ratio	Arachidonate..20.4n6..to.linoleate..18.2n6..ratio	Outlier-corrected

### Sheet: S3_Steiger
accessionId	Metab_Clean	Dataset_ID	outcome	snp_r2.exposure	snp_r2.outcome	correct_causal_direction	steiger_pval
GCST90199649	1-stearoyl-2-arachidonoyl-GPI (18:0/20:4)	X1.stearoyl.2.arachidonoyl.GPI..18.0.20.4.	MS_Severity	0.141299	0.00221244	TRUE	7.7e-134
GCST90199666	Palmitoylcarnitine (C16)	Palmitoylcarnitine..C16.	MS_Severity	0.0972792	0.00359173	TRUE	5.58e-77
GCST90199705	Propionylglycine	Propionylglycine	MS_Severity	0.109254	0.00173769	TRUE	5.54e-101
GCST90199714	3-hydroxy-2-ethylpropionate	X3.hydroxy.2.ethylpropionate	MS_Severity	0.0929393	0.00216009	TRUE	2.77e-80
GCST90199741	Gamma-glutamylglycine	Gamma.glutamylglycine	MS_Severity	0.20095	0.00358977	TRUE	3.91e-196
GCST90199815	1-ribosyl-imidazoleacetate	X1.ribosyl.imidazoleacetate	MS_Severity	0.126347	0.0034878	TRUE	3.24e-108
GCST90199827	Thymol sulfate	Thymol.sulfate	MS_Severity	0.0577179	0.00168688	TRUE	3.88e-47
GCST90199841	Glycocholenate sulfate	Glycocholenate.sulfate	MS_Severity	0.299493	0.00372928	TRUE	0
GCST90199844	1-palmitoyl-2-linoleoyl-GPE (16:0/18:2)	X1.palmitoyl.2.linoleoyl.GPE..16.0.18.2.	MS_Severity	0.260945	0.00290506	TRUE	1.24e-284
GCST90199960	N-formylanthranilic acid	N.formylanthranilic.acid	MS_Severity	0.194676	0.00228246	TRUE	2.97e-199
GCST90200030	1,2-dilinoleoyl-GPC (18:2/18:2)	X1.2.dilinoleoyl.GPC..18.2.18.2.	MS_Severity	0.0920647	0.00151935	TRUE	8.72e-84
GCST90200039	1-stearoyl-2-linoleoyl-GPE (18:0/18:2)	X1.stearoyl.2.linoleoyl.GPE..18.0.18.2.	MS_Severity	0.180298	0.00298159	TRUE	8.41e-175
GCST90200046	1-stearoyl-2-docosahexaenoyl-gpc (18:0/22:6)	X1.stearoyl.2.docosahexaenoyl.gpc..18.0.22.6.	MS_Severity	0.128468	0.00483136	TRUE	1.89e-103
GCST90200058	1-(1-enyl-stearoyl)-2-arachidonoyl-GPE (p-18:0/20:4)	X1..1.enyl.stearoyl..2.arachidonoyl.GPE..p.18.0.20.4.	MS_Severity	0.0997827	0.00244578	TRUE	9.25e-86
GCST90200074	1-linoleoyl-GPG (18:2)	X1.linoleoyl.GPG..18.2.	MS_Severity	0.108323	0.00201864	TRUE	7.81e-98
GCST90200129	Sphingomyelin (d18:2/21:0, d16:2/23:0)	Sphingomyelin..d18.2.21.0..d16.2.23.0.	MS_Severity	0.10924	0.00465816	TRUE	3.05e-84
GCST90200137	Lignoceroylcarnitine (C24)	Lignoceroylcarnitine..C24.	MS_Severity	0.138067	0.00254093	TRUE	1.5e-127
GCST90200150	Arachidonoylcarnitine (C20:4)	Arachidonoylcarnitine..C20.4.	MS_Severity	0.305693	0.00388584	TRUE	0
GCST90200189	Glucuronide of piperine metabolite C17H21NO3 (3)	Glucuronide.of.piperine.metabolite.C17H21NO3..3.	MS_Severity	0.0552978	0.00202199	TRUE	4.29e-43
GCST90200235	Succinoyltaurine	Succinoyltaurine	MS_Severity	0.189369	0.00235774	TRUE	1.16e-191
GCST90200248	Cis 3,4-methyleneheptanoate	Cis.3.4.methyleneheptanoate	MS_Severity	0.0704153	0.0020714	TRUE	1.23e-57
GCST90200274	Cis-3,4-methyleneheptanoylglycine	Cis.3.4.methyleneheptanoylglycine	MS_Severity	0.154098	0.00280317	TRUE	2.36e-144
GCST90200358	Arachidonate (20:4n6)	Arachidonate..20.4n6.	MS_Severity	0.131618	0.00314364	TRUE	3.98e-116
GCST90200372	Arginine	Arginine	MS_Severity	0.0876389	0.00290701	TRUE	1.4e-70
GCST90200425	Betaine	Betaine	MS_Severity	0.128245	0.00216715	TRUE	4.44e-119
GCST90200455	Alpha-ketoglutarate	Alpha.ketoglutarate	MS_Severity	0.083414	0.00348032	TRUE	1.18e-63
GCST90200465	X-11787	X.11787	MS_Severity	0.10498	0.00186942	TRUE	3.03e-95
GCST90200544	X-16124	X.16124	MS_Severity	0.0739987	0.00320399	TRUE	1.03e-55
GCST90200547	X-17654	X.17654	MS_Severity	0.179035	0.00269113	TRUE	1.34e-175
GCST90200553	X-17653	X.17653	MS_Severity	0.107321	0.00298356	TRUE	1.36e-90
GCST90200594	X-21467	X.21467	MS_Severity	0.204945	0.00415146	TRUE	4.43e-197
GCST90200602	X-22520	X.22520	MS_Severity	0.0621933	0.00178188	TRUE	4.92e-51
GCST90200606	X-22509	X.22509	MS_Severity	0.0511768	0.00136197	TRUE	1.61e-42
GCST90200631	X-24306	X.24306	MS_Severity	0.0578102	0.00139785	TRUE	6.93e-49
GCST90200645	X-24565	X.24565	MS_Severity	0.076715	0.00183442	TRUE	2.13e-65
GCST90200672	X-26054	X.26054	MS_Severity	0.20197	0.00246087	TRUE	4.35e-207
GCST90200673	Butyrylcarnitine (C4)	Butyrylcarnitine..C4.	MS_Severity	0.371084	0.00442975	TRUE	0
GCST90200693	Glycochenodeoxycholate glucuronide (1)	Glycochenodeoxycholate.glucuronide..1.	MS_Severity	0.142394	0.00449467	TRUE	2.74e-120
GCST90200700	Decadienedioic acid (C10:2-DC)	Decadienedioic.acid..C10.2.DC.	MS_Severity	0.307322	0.00302953	TRUE	0
GCST90200740	Arachidonate (20:4n6) to oleate to vaccenate (18:1) ratio	Arachidonate..20.4n6..to.oleate.to.vaccenate..18.1..ratio	MS_Severity	0.148783	0.00168305	TRUE	1.95e-147
GCST90200772	Phosphate to citrate ratio	Phosphate.to.citrate.ratio	MS_Severity	0.0981491	0.00267532	TRUE	1.13e-82
GCST90200775	Serine to pyruvate ratio	Serine.to.pyruvate.ratio	MS_Severity	0.0758229	0.001916	TRUE	5.47e-64
GCST90200795	Oleoyl-linoleoyl-glycerol (18:1 to 18:2) [2] to linoleoyl-arachidonoyl-glycerol (18:2 to 20:4) [2] ratio	Oleoyl.linoleoyl.glycerol..18.1.to.18.2...2..to.linoleoyl.arachidonoyl.glycerol..18.2.to.20.4...2..ratio	MS_Severity	0.177869	0.00274207	TRUE	1.02e-173
GCST90200826	Glycine to phosphate ratio	Glycine.to.phosphate.ratio	MS_Severity	0.200754	0.00279261	TRUE	1.9e-202
GCST90200933	Alpha-ketoglutarate to proline ratio	Alpha.ketoglutarate.to.proline.ratio	MS_Severity	0.098335	0.00285716	TRUE	7.65e-82
GCST90200979	Arachidonate (20:4n6) to linoleate (18:2n6) ratio	Arachidonate..20.4n6..to.linoleate..18.2n6..ratio	MS_Severity	0.151058	0.00242731	TRUE	1.22e-143

### Sheet: S4_Reverse_MR
outcome	exposure	method	nsnp	b	se	pval	SUPER_PATHWAY	SUB_PATHWAY	HMDB
Decadienedioic.acid..C10.2.DC.	MS_Severity	Inverse variance weighted	27	0.161398	0.0518888	0.00186797	Lipid	Fatty Acid, Dicarboxylate	HMDB0242172
Propionylglycine	MS_Severity	Inverse variance weighted	27	0.100162	0.0562351	0.0748909	Lipid	Fatty Acid Metabolism (also BCAA Metabolism)	HMDB0000783
X1.ribosyl.imidazoleacetate	MS_Severity	Inverse variance weighted	27	0.0865057	0.0490726	0.0779322	Amino Acid	Histidine Metabolism	HMDB0002331
Glycocholenate.sulfate	MS_Severity	Inverse variance weighted	27	-0.0921791	0.0526163	0.0797891	Lipid	Secondary Bile Acid Metabolism
Alpha.ketoglutarate	MS_Severity	Inverse variance weighted	27	0.0941994	0.058647	0.108228	Energy	TCA Cycle	HMDB0000208
X1.stearoyl.2.linoleoyl.GPE..18.0.18.2.	MS_Severity	Inverse variance weighted	27	-0.0889649	0.0563695	0.114509	Lipid	Phosphatidylethanolamine (PE)	HMDB0008994
X.24306	MS_Severity	Inverse variance weighted	27	-0.0793104	0.0538689	0.140944	Unknown
Gamma.glutamylglycine	MS_Severity	Inverse variance weighted	27	0.0727673	0.0515867	0.158367	Peptide	Gamma-glutamyl Amino Acid	HMDB0011667
Cis.3.4.methyleneheptanoate	MS_Severity	Inverse variance weighted	27	-0.0714132	0.0546827	0.191567	Lipid
Alpha.ketoglutarate.to.proline.ratio	MS_Severity	Inverse variance weighted	27	0.0789407	0.0604883	0.191873	Ratio
X.22509	MS_Severity	Inverse variance weighted	27	-0.0825096	0.0649769	0.204145	Unknown
X1.stearoyl.2.docosahexaenoyl.gpc..18.0.22.6.	MS_Severity	Inverse variance weighted	27	-0.0629341	0.0511099	0.218193	Lipid
Lignoceroylcarnitine..C24.	MS_Severity	Inverse variance weighted	27	-0.0697753	0.0575015	0.224957	Lipid	Fatty Acid Metabolism (Acyl Carnitine, Long Chain Saturated)	HMDB0240665
Arginine	MS_Severity	Inverse variance weighted	27	-0.0632148	0.0530372	0.233302	Amino Acid	Urea cycle; Arginine and Proline Metabolism	HMDB0000517
Thymol.sulfate	MS_Severity	Inverse variance weighted	27	0.0629354	0.0536078	0.240396	Xenobiotics	Food Component/Plant	HMDB0062720
X.22520	MS_Severity	Inverse variance weighted	27	-0.0758511	0.0649409	0.242806	Unknown
Glycine.to.phosphate.ratio	MS_Severity	Inverse variance weighted	27	0.0616068	0.0529726	0.244832	Ratio
X.16124	MS_Severity	Inverse variance weighted	27	-0.0809259	0.0728323	0.266514	Unknown
Glycochenodeoxycholate.glucuronide..1.	MS_Severity	Inverse variance weighted	27	-0.0572293	0.052026	0.271327	Lipid	Primary Bile Acid Metabolism	HMDB0002579
N.formylanthranilic.acid	MS_Severity	Inverse variance weighted	27	-0.0702639	0.0691107	0.309303	Amino Acid	Tryptophan Metabolism	HMDB0004089
X.17654	MS_Severity	Inverse variance weighted	27	-0.054003	0.0535656	0.313374	Unknown
Cis.3.4.methyleneheptanoylglycine	MS_Severity	Inverse variance weighted	27	0.0614916	0.0616353	0.31844	Lipid	Fatty Acid Metabolism (Acyl Glycine)
X1.palmitoyl.2.linoleoyl.GPE..16.0.18.2.	MS_Severity	Inverse variance weighted	27	-0.0546126	0.0563512	0.332472	Lipid	Phosphatidylethanolamine (PE)	HMDB0005322
X1.stearoyl.2.arachidonoyl.GPI..18.0.20.4.	MS_Severity	Inverse variance weighted	27	-0.0480431	0.0554308	0.386094	Lipid	Phosphatidylinositol (PI)	HMDB0009815
Sphingomyelin..d18.2.21.0..d16.2.23.0.	MS_Severity	Inverse variance weighted	27	-0.0460737	0.0562949	0.413109	Lipid	Sphingomyelins	HMDB0240676
X.17653	MS_Severity	Inverse variance weighted	27	-0.0430871	0.0547028	0.430897	Unknown
Arachidonate..20.4n6.	MS_Severity	Inverse variance weighted	27	-0.0456775	0.0595387	0.442968	Lipid	Long Chain Polyunsaturated Fatty Acid (n3 and n6)	HMDB0001043
Serine.to.pyruvate.ratio	MS_Severity	Inverse variance weighted	27	0.0355152	0.0524822	0.498591	Ratio
X3.hydroxy.2.ethylpropionate	MS_Severity	Inverse variance weighted	27	0.0335746	0.052252	0.520515	Amino Acid	Leucine, Isoleucine and Valine Metabolism	HMDB0000396
Butyrylcarnitine..C4.	MS_Severity	Inverse variance weighted	27	-0.0369521	0.0578407	0.522914	Lipid	Fatty Acid Metabolism (also BCAA Metabolism)	HMDB0002013
Palmitoylcarnitine..C16.	MS_Severity	Inverse variance weighted	27	0.03152	0.0523194	0.546873	Lipid	Fatty Acid Metabolism (Acyl Carnitine, Long Chain Saturated)	HMDB0000222
Glucuronide.of.piperine.metabolite.C17H21NO3..3.	MS_Severity	Inverse variance weighted	27	0.0421909	0.0705389	0.549758	Xenobiotics	Food Component/Plant
Betaine	MS_Severity	Inverse variance weighted	27	-0.0391012	0.0658824	0.552847	Amino Acid	Glycine, Serine and Threonine Metabolism	HMDB0000043
X.24565	MS_Severity	Inverse variance weighted	27	0.0412363	0.0729814	0.572057	Unknown
Succinoyltaurine	MS_Severity	Inverse variance weighted	27	0.0339336	0.062248	0.585661	Amino Acid	Methionine, Cysteine, SAM and Taurine Metabolism
Arachidonate..20.4n6..to.oleate.to.vaccenate..18.1..ratio	MS_Severity	Inverse variance weighted	27	-0.0351987	0.0659627	0.593608	Ratio
X.21467	MS_Severity	Inverse variance weighted	27	-0.0260231	0.0531339	0.6243	Unknown
Oleoyl.linoleoyl.glycerol..18.1.to.18.2...2..to.linoleoyl.arachidonoyl.glycerol..18.2.to.20.4...2..ratio	MS_Severity	Inverse variance weighted	27	-0.0268899	0.0550624	0.625299	Ratio
X1.2.dilinoleoyl.GPC..18.2.18.2.	MS_Severity	Inverse variance weighted	27	-0.0206779	0.0519729	0.690733	Lipid	Phosphatidylcholine (PC)	HMDB0008138
X.26054	MS_Severity	Inverse variance weighted	27	0.0184324	0.0623741	0.767601	Unknown
Arachidonate..20.4n6..to.linoleate..18.2n6..ratio	MS_Severity	Inverse variance weighted	27	-0.010981	0.0655484	0.866957	Ratio
X1..1.enyl.stearoyl..2.arachidonoyl.GPE..p.18.0.20.4.	MS_Severity	Inverse variance weighted	27	0.00734319	0.0569139	0.89734	Lipid
Phosphate.to.citrate.ratio	MS_Severity	Inverse variance weighted	27	0.00546505	0.0528051	0.91757	Ratio
X1.linoleoyl.GPG..18.2.	MS_Severity	Inverse variance weighted	27	-0.00550028	0.0534245	0.917999	Lipid	Lysophospholipid	HMDB0240600
Arachidonoylcarnitine..C20.4.	MS_Severity	Inverse variance weighted	27	-0.00143339	0.0510274	0.97759	Lipid	Fatty Acid Metabolism (Acyl Carnitine, Polyunsaturated)	HMDB0006455
